# Distinct immune responses in patients infected with influenza or SARS-CoV-2, and in COVID-19 survivors, characterised by transcriptomic and cellular abundance differences in blood

**DOI:** 10.1101/2021.05.12.21257086

**Authors:** Jelmer Legebeke, Jenny Lord, Rebekah Penrice-Randal, Andres F. Vallejo, Stephen Poole, Nathan J. Brendish, Xiaofeng Dong, Catherine Hartley, John W. Holloway, Jane S. Lucas, Anthony P. Williams, Gabrielle Wheway, Fabio Strazzeri, Aaron Gardner, James P.R. Schofield, Paul J. Skipp, Julian A. Hiscox, Marta E. Polak, Tristan W. Clark, Diana Baralle

## Abstract

**Background:** The worldwide pandemic caused by SARS-CoV-2 has claimed millions of lives and has had a profound effect on global life. Understanding the pathogenicity of the virus and the body’s response to infection is crucial in improving patient management, prognosis, and therapeutic strategies. To address this, we performed functional transcriptomic profiling to better understand the generic and specific effects of SARS-CoV-2 infection.

**Methods:** Whole blood RNA sequencing was used to profile a well characterised cohort of patients hospitalised with COVID-19, during the first wave of the pandemic prior to the availability of approved COVID-19 treatments and who went on to survive or die of COVID-19, and patients hospitalised with influenza virus infection between 2017 and 2019. Clinical parameters between patient groups were compared, and several bioinformatic tools were used to assess differences in transcript abundances and cellular composition.

**Results:** The analyses revealed contrasting innate and adaptive immune programmes, with transcripts and cell subsets associated with the innate immune response elevated in patients with influenza, and those involved in the adaptive immune response elevated in patients with COVID-19. Topological analysis identified additional gene signatures that differentiated patients with COVID-19 from patients with influenza, including insulin resistance, mitochondrial oxidative stress and interferon signalling. An efficient adaptive immune response was furthermore associated with patient survival, while an inflammatory response predicted death in patients with COVID-19. A potential prognostic signature was found based on a selection of transcript abundances, associated with circulating immunoglobulins, nucleosome assembly, cytokine production and T cell activation, in the blood transcriptome of COVID-19 patients, upon admission to hospital, which can be used to stratify patients likely to survive or die.

**Conclusions:** The results identified distinct immunological signatures between SARS-CoV-2 and influenza, prognostic of disease progression and indicative of different targeted therapies. The altered transcript abundances associated with COVID-19 survivors can be used to predict more severe outcomes in patients with COVID-19.
