## Additional file 6: Differential splicing results between patients with COVID-19 or influenza. for "Distinct immune responses in patients infected with influenza or SARS-CoV-2, and in COVID-19 survivors, characterised by transcriptomic and cellular abundance differences in blood"

### Sheet: LeafCutter COVID_vs_FLU
Intron_ID	PSI_COVID-19	PSI_Influenza	deltapsi	Intron_coordinates	length	p.adjust	gene_from_leafviz
chr2:97187401:97190978:clu_77177_+	0.368152	0.668489	0.300337	chr2:97187401-97190978	3577	6.3487e-06	ANKRD36
chr2:97187401:97190978:clu_61151_-	0.402447	0.700931	0.298484	chr2:97187401-97190978	3577	1.59614e-05	ANKRD36
chr22:22759070:22764183:clu_122850_+	0.107077	0.362714	0.255637	chr22:22759070-22764183	5113	5.90907e-05	.
chr10:77519993:77520081:clu_5601_-	0.231214	0.466422	0.235208	chr10:77519993-77520081	88	0.0102681	.
chr9:83248516:83290603:clu_103978_+	0.332412	0.55694	0.224528	chr9:83248516-83290603	42087	5.28972e-07	FRMD3
chr19:513685:513750:clu_112621_+	0.225579	0.446113	0.220534	chr19:513685-513750	65	0.0119416	.
chr2:97538363:97541911:clu_77203_+	0.122813	0.33827	0.215456	chr2:97538363-97541911	3548	0.000107195	ANKRD36B
chr22:22759070:22764183:clu_84588_-	0.159761	0.373927	0.214166	chr22:22759070-22764183	5113	0.00125638	.
chr19:513685:513750:clu_90640_-	0.231777	0.443362	0.211585	chr19:513685-513750	65	0.0164071	.
chr14:63852753:63909098:clu_43864_+	0.355919	0.561465	0.205546	chr14:63852753-63909098	56345	2.76872e-06	SYNE2
chr7:7243750:7267237:clu_109355_-	0.456998	0.656163	0.199165	chr7:7243750-7267237	23487	0.0115729	AC005532.1
chr14:63852753:63909098:clu_125354_-	0.417146	0.616139	0.198993	chr14:63852753-63909098	56345	3.28043e-06	SYNE2
chr2:44490873:44492372:clu_59939_-	0.225202	0.420834	0.195632	chr2:44490873-44492372	1499	0.0178677	CAMKMT
chr14:105643525:105643623:clu_45095_+	0.255505	0.449641	0.194136	chr14:105643525-105643623	98	2.63635e-07	IGHG1
chr22:42896341:42896400:clu_123843_+	0.453602	0.642756	0.189153	chr22:42896341-42896400	59	0.00111099	.
chr20:43702903:43705219:clu_107124_-	0.299462	0.487981	0.188518	chr20:43702903-43705219	2316	1.82634e-05	MYBL2
chr9:83248516:83290603:clu_140100_-	0.452803	0.640698	0.187896	chr9:83248516-83290603	42087	0.00128752	FRMD3
chr9:69174432:69212548:clu_103808_+	0.602441	0.7897	0.187259	chr9:69174432-69212548	38116	6.18449e-05	TJP2
chr12:124911899:124913268:clu_67580_-	0.777984	0.961646	0.183662	chr12:124911899-124913268	1369	3.76384e-33	.
chr9:69174432:69212548:clu_139926_-	0.598344	0.775751	0.177407	chr9:69174432-69212548	38116	0.000110672	TJP2
chr2:97538363:97541911:clu_61183_-	0.0565737	0.23335	0.176776	chr2:97538363-97541911	3548	5.87145e-09	ANKRD36B
chr20:43702903:43705219:clu_57862_+	0.424775	0.595066	0.170291	chr20:43702903-43705219	2316	1.16165e-05	MYBL2
chr21:41230223:41237513:clu_7569_+	0.277116	0.446319	0.169203	chr21:41230223-41237513	7290	0.00347369	BACE2
chr14:105643525:105643623:clu_126572_-	0.247889	0.416823	0.168934	chr14:105643525-105643623	98	5.53987e-06	IGHG1
chr6:152975621:152983234:clu_32694_+	0.391682	0.559434	0.167752	chr6:152975621-152983234	7613	0.000939612	FBXO5
chr1:203228562:203230015:clu_20386_+	0.254098	0.417625	0.163528	chr1:203228562-203230015	1453	2.05967e-05	CHIT1
chr12:102277855:102281266:clu_66655_-	0.150547	0.3137	0.163153	chr12:102277855-102281266	3411	0.00924232	.
chr5:177604541:177605045:clu_122239_-	0.610431	0.763546	0.153115	chr5:177604541-177605045	504	0.00800468	B4GALT7
chr22:22906553:22919751:clu_122865_+	0.733178	0.884098	0.150919	chr22:22906553-22919751	13198	0.0225967	.
chr12:102277855:102281266:clu_10473_+	0.12448	0.274363	0.149884	chr12:102277855-102281266	3411	0.0142609	.
chr3:151340760:151384692:clu_52348_-	0.1192	0.26781	0.14861	chr3:151340760-151384692	43932	1.73599e-05	P2RY12
chr11:128692121:128695913:clu_3818_-	0.283386	0.429678	0.146292	chr11:128692121-128695913	3792	9.35936e-05	SENCR
chr9:127874649:127877623:clu_105075_+	0.230856	0.376627	0.145771	chr9:127874649-127877623	2974	0.0188201	AL157935.3
chr5:177604541:177605045:clu_133603_+	0.624277	0.76628	0.142003	chr5:177604541-177605045	504	0.0158046	B4GALT7
chr14:56290456:56296600:clu_125218_-	0.441616	0.583136	0.14152	chr14:56290456-56296600	6144	2.3509e-18	LINC02284
chr7:77237029:77241691:clu_110466_-	0.521319	0.662706	0.141387	chr7:77237029-77241691	4662	0.0126522	CCDC146
chr3:151340760:151384692:clu_102134_+	0.0759389	0.216701	0.140762	chr3:151340760-151384692	43932	4.53103e-06	P2RY12
chr15:98834423:98891325:clu_139024_+	0.425741	0.566024	0.140283	chr15:98834423-98891325	56902	0.00186001	IGF1R
chr16:19487326:19490395:clu_34128_-	0.262746	0.40259	0.139844	chr16:19487326-19490395	3069	0.00297914	TMC5
chr16:19487326:19490395:clu_54346_+	0.222556	0.360703	0.138148	chr16:19487326-19490395	3069	0.000260729	TMC5
chr3:142005544:142029042:clu_52185_-	0.157089	0.294328	0.137239	chr3:142005544-142029042	23498	3.22366e-13	TFDP2
chr12:566178:643511:clu_8039_+	0.422816	0.560023	0.137207	chr12:566178-643511	77333	1.8177e-07	NINJ2
chr9:77922345:77944796:clu_140064_-	0.560792	0.696058	0.135266	chr9:77922345-77944796	22451	5.64507e-05	GNAQ
chr7:106371899:106424414:clu_89413_+	0.199008	0.333778	0.13477	chr7:106371899-106424414	52515	0.0446103	.
chr1:203228562:203230015:clu_73734_-	0.223484	0.355292	0.131808	chr1:203228562-203230015	1453	0.000533639	CHIT1
chr11:114064568:114156337:clu_24757_+	0.581106	0.712182	0.131076	chr11:114064568-114156337	91769	0.029839	ZBTB16
chr1:224504754:224515741:clu_20876_+	0.122535	0.251796	0.129261	chr1:224504754-224515741	10987	0.0387471	CNIH3
chr4:184349991:184350089:clu_14366_+	0.716202	0.843993	0.127791	chr4:184349991-184350089	98	0.0040142	LINC02362
chr22:44024451:44093928:clu_85634_-	0.409243	0.536613	0.12737	chr22:44024451-44093928	69477	0.00373041	PARVB
chr13:21155811:21157922:clu_117881_+	0.66549	0.792619	0.127129	chr13:21155811-21157922	2111	0.0270769	SKA3
chr5:180947755:180948355:clu_133764_+	0.269852	0.396338	0.126486	chr5:180947755-180948355	600	0.0435062	BTNL8
chr19:41577559:41579353:clu_93352_-	0.31737	0.443472	0.126102	chr19:41577559-41579353	1794	0.00445234	CEACAM21
chr7:77237029:77241691:clu_88657_+	0.4089	0.534702	0.125802	chr7:77237029-77241691	4662	0.0120478	CCDC146
chr17:8221509:8222293:clu_26149_-	0.674264	0.799639	0.125376	chr17:8221509-8222293	784	9.87514e-06	AURKB
chr2:97558994:97560832:clu_61188_-	0.15699	0.281948	0.124958	chr2:97558994-97560832	1838	0.00666913	ANKRD36B
chr6:43626948:43628977:clu_31228_+	0.515205	0.639729	0.124525	chr6:43626948-43628977	2029	0.00214976	GTPBP2
chr10:73743211:73744217:clu_135364_+	0.687602	0.811207	0.123605	chr10:73743211-73744217	1006	7.41683e-08	AC022400.3
chr1:43704112:43704230:clu_16654_+	0.548517	0.6721	0.123583	chr1:43704112-43704230	118	0.00311225	ST3GAL3
chr16:3004879:3006220:clu_33544_-	0.7111	0.833551	0.12245	chr16:3004879-3006220	1341	0.000436106	.
chr22:44024451:44093928:clu_123885_+	0.385697	0.507589	0.121893	chr22:44024451-44093928	69477	0.0137816	PARVB
chr3:64006068:64009697:clu_51066_-	0.511554	0.633205	0.121651	chr3:64006068-64009697	3629	5.48648e-09	PSMD6-AS2
chr15:64300723:64355988:clu_48265_-	0.646093	0.767728	0.121636	chr15:64300723-64355988	55265	3.32932e-05	AC087632.2
chr6:31271868:31271999:clu_40115_-	0.510034	0.631058	0.121024	chr6:31271868-31271999	131	0.0295826	HLA-C
chr2:97558994:97560832:clu_77208_+	0.183703	0.304602	0.120899	chr2:97558994-97560832	1838	0.0282155	ANKRD36B
chr15:64300723:64355988:clu_138104_+	0.649543	0.770427	0.120884	chr15:64300723-64355988	55265	4.11324e-05	AC087632.2
chr1:205271255:205271813:clu_73817_-	0.802228	0.921624	0.119396	chr1:205271255-205271813	558	0.00367048	TMCC2
chr3:152118667:152205373:clu_102151_+	0.0605335	0.179684	0.119151	chr3:152118667-152205373	86706	0.00721973	AC108718.1
chr19:41577559:41579353:clu_115321_+	0.245443	0.364038	0.118595	chr19:41577559-41579353	1794	0.00257884	CEACAM21
chr22:22762737:22764183:clu_84588_-	0.0990681	0.216999	0.117931	chr22:22762737-22764183	1446	0.00125638	.
chr10:58283082:58287561:clu_135045_+	0.0620138	0.179746	0.117732	chr10:58283082-58287561	4479	0.000253901	CISD1
chr2:66439984:66440562:clu_60373_-	0.641929	0.759305	0.117376	chr2:66439984-66440562	578	0.0102724	MEIS1
chr21:14279657:14287550:clu_116911_-	0.500505	0.616862	0.116357	chr21:14279657-14287550	7893	0.0203463	ABCC13
chr3:69198774:69200371:clu_51122_-	0.25797	0.374222	0.116252	chr3:69198774-69200371	1597	0.00362645	FRMD4B
chr22:22762737:22764183:clu_122850_+	0.0743671	0.190587	0.11622	chr22:22762737-22764183	1446	5.90907e-05	.
chr12:566178:643511:clu_64212_-	0.395	0.51103	0.11603	chr12:566178-643511	77333	1.49393e-06	NINJ2
Intron_ID (cont.)	PSI_COVID-19	PSI_Influenza	deltapsi	Intron_coordinates	length	p.adjust	gene_from_leafviz
chr9:121118540:121123931:clu_104827_+	0.631624	0.746994	0.11537	chr9:121118540-121123931	5391	0.015344	CNTRL
chr1:180314722:180391618:clu_73306_-	0.0902602	0.20524	0.11498	chr1:180314722-180391618	76896	0.0164071	ACBD6
chr11:131751:135175:clu_215_-	0.507639	0.622402	0.114764	chr11:131751-135175	3424	0.00232026	LINC01001
chr3:43747635:43765718:clu_99967_+	0.224043	0.33841	0.114367	chr3:43747635-43765718	18083	0.00172465	ABHD5
chr11:128692121:128695913:clu_25185_+	0.209688	0.323991	0.114303	chr11:128692121-128695913	3792	0.00408021	SENCR
chr20:56359191:56365087:clu_107458_-	0.531333	0.644712	0.113379	chr20:56359191-56365087	5896	9.90728e-05	FAM210B
chr3:187836179:187877007:clu_52912_-	0.279712	0.392554	0.112842	chr3:187836179-187877007	40828	3.07981e-05	.
chr6:29945091:29945234:clu_39943_-	0.637522	0.750255	0.112733	chr6:29945091-29945234	143	0.0451556	HLA-A
chr19:7637186:7638726:clu_91498_-	0.712092	0.824529	0.112437	chr19:7637186-7638726	1540	0.00253619	STXBP2
chr2:113098451:113127689:clu_61590_-	0.0528566	0.165161	0.112305	chr2:113098451-113127689	29238	1.63205e-07	IL1RN
chr11:57542730:57544438:clu_1502_-	0.277131	0.388856	0.111725	chr11:57542730-57544438	1708	0.0268702	.
chr1:159009225:159010003:clu_72727_-	0.323366	0.434805	0.111438	chr1:159009225-159010003	778	1.52887e-07	PYHIN1
chr6:26252143:26261372:clu_30103_+	0.66545	0.77687	0.111419	chr6:26252143-26261372	9229	0.00169249	.
chr5:73041315:73051349:clu_120419_-	0.462769	0.571415	0.108646	chr5:73041315-73051349	10034	0.00897011	FCHO2
chr3:64006068:64009697:clu_100836_+	0.605257	0.713901	0.108644	chr3:64006068-64009697	3629	7.61461e-10	PSMD6-AS2
chr9:110148703:110156319:clu_140722_-	0.465675	0.574295	0.10862	chr9:110148703-110156319	7616	0.00321923	PALM2AKAP2
chr5:180916995:180917272:clu_122403_-	0.189658	0.298277	0.108619	chr5:180916995-180917272	277	0.0442055	.
chr1:203213045:203213153:clu_73730_-	0.137665	0.246207	0.108543	chr1:203213045-203213153	108	0.0316009	CHIT1
chr4:4313114:4315636:clu_36813_-	0.205106	0.313106	0.108	chr4:4313114-4315636	2522	1.81236e-07	ZBTB49
chr6:43626948:43628977:clu_40964_-	0.611029	0.717536	0.106507	chr6:43626948-43628977	2029	0.00613118	GTPBP2
chr20:56359191:56365087:clu_58207_+	0.572754	0.678836	0.106082	chr20:56359191-56365087	5896	0.000226946	FAM210B
chr19:55643774:55644553:clu_94537_-	0.671016	0.777076	0.106061	chr19:55643774-55644553	779	0.00157149	ZNF580
chr21:14274157:14279596:clu_7143_+	0.157104	0.262486	0.105381	chr21:14274157-14279596	5439	0.0051349	ABCC13
chr6:20403832:20479846:clu_29971_+	0.55737	0.661669	0.104299	chr6:20403832-20479846	76014	0.0034993	E2F3
chr1:182806232:182812156:clu_73369_-	0.323043	0.427186	0.104143	chr1:182806232-182812156	5924	4.30783e-05	NPL
chr14:76770051:76771190:clu_125816_-	0.428703	0.532411	0.103708	chr14:76770051-76771190	1139	0.0135341	VASH1
chr2:66439984:66440562:clu_76388_+	0.632849	0.736519	0.10367	chr2:66439984-66440562	578	0.0389489	MEIS1
chr17:60158446:60159230:clu_28285_-	0.558084	0.66171	0.103626	chr17:60158446-60159230	784	0.00181564	CA4
chr14:91244499:91250765:clu_44544_+	0.62654	0.730046	0.103506	chr14:91244499-91250765	6266	0.0347138	AL135818.1
chr15:49919914:49920246:clu_47872_-	0.13723	0.240376	0.103145	chr15:49919914-49920246	332	0.00853778	ATP8B4
chr2:137970217:138000918:clu_77955_+	0.447523	0.550596	0.103073	chr2:137970217-138000918	30701	0.0317029	HNMT
chr18:44680395:44701175:clu_108338_-	0.608805	0.710481	0.101676	chr18:44680395-44701175	20780	0.014222	SETBP1
chr6:118632611:118651197:clu_41879_-	0.496456	0.598039	0.101582	chr6:118632611-118651197	18586	3.35367e-05	CEP85L
chr9:121118540:121123931:clu_140965_-	0.685927	0.787321	0.101394	chr9:121118540-121123931	5391	0.0260432	CNTRL
chrX:154547745:154551988:clu_46990_-	0.726317	0.827656	0.101339	chrX:154547745-154551988	4243	0.00398606	IKBKG
chr1:3742911:3743061:clu_14850_+	0.326917	0.42821	0.101292	chr1:3742911-3743061	150	0.0261127	TP73-AS1
chr16:19477787:19486929:clu_54345_+	0.227637	0.328584	0.100948	chr16:19477787-19486929	9142	2.3973e-07	AC130456.3
chr1:224504754:224515741:clu_74227_-	0.0588626	0.159796	0.100933	chr1:224504754-224515741	10987	0.0347695	CNIH3
chr9:110148703:110156319:clu_104594_+	0.515576	0.616438	0.100862	chr9:110148703-110156319	7616	0.0298196	PALM2AKAP2
chr2:66568756:66571246:clu_76394_+	0.410681	0.511467	0.100785	chr2:66568756-66571246	2490	0.0198147	MEIS1
chr9:132978841:132986659:clu_105440_+	0.567017	0.466503	-0.100514	chr9:132978841-132986659	7818	0.00905957	GFI1B
chr3:195681666:195683752:clu_102796_+	0.599782	0.498782	-0.101001	chr3:195681666-195683752	2086	0.0409062	MUC20-OT1
chrX:154542452:154551988:clu_46990_-	0.273683	0.172344	-0.101339	chrX:154542452-154551988	9536	0.00398606	IKBKG
chr9:121121951:121123931:clu_140965_-	0.314073	0.212679	-0.101394	chr9:121121951-121123931	1980	0.0260432	CNTRL
chr6:169634525:169643697:clu_33008_+	0.25968	0.158132	-0.101549	chr6:169634525-169643697	9172	0.00369151	WDR27
chr9:77967977:78031100:clu_140064_-	0.243198	0.141565	-0.101634	chr9:77967977-78031100	63123	5.64507e-05	GNAQ
chr16:11412953:11414342:clu_54036_+	0.688339	0.586453	-0.101887	chr16:11412953-11414342	1389	0.0356385	AC099489.1
chr7:28101804:28104970:clu_87722_+	0.654865	0.552911	-0.101955	chr7:28101804-28104970	3166	0.0050027	JAZF1
chr7:28101804:28104970:clu_109565_-	0.623672	0.521214	-0.102457	chr7:28101804-28104970	3166	0.0114419	JAZF1
chr7:77193326:77198235:clu_110466_-	0.397581	0.294897	-0.102684	chr7:77193326-77198235	4909	0.0126522	CCDC146
chr9:35726534:35727638:clu_139667_-	0.375533	0.272825	-0.102708	chr9:35726534-35727638	1104	0.0297673	TLN1
chr19:12720990:12723249:clu_113958_+	0.496874	0.393958	-0.102916	chr19:12720990-12723249	2259	0.0361795	TNPO2
chr15:49918950:49920246:clu_47872_-	0.86277	0.759624	-0.103145	chr15:49918950-49920246	1296	0.00853778	ATP8B4
chr7:37342763:37428791:clu_109733_-	0.275286	0.171911	-0.103375	chr7:37342763-37428791	86028	0.0058387	ELMO1
chr20:56359191:56360182:clu_58207_+	0.393066	0.289568	-0.103498	chr20:56359191-56360182	991	0.000226946	FAM210B
chr14:76773211:76775892:clu_125816_-	0.571297	0.467589	-0.103708	chr14:76773211-76775892	2681	0.0135341	VASH1
chr7:12687043:12688166:clu_109402_-	0.314274	0.21046	-0.103813	chr7:12687043-12688166	1123	7.55528e-07	ARL4A
chr1:159032691:159051679:clu_72731_-	0.479353	0.374823	-0.10453	chr1:159032691-159051679	18988	2.68229e-18	IFI16
chr7:12687043:12688166:clu_87560_+	0.288645	0.184016	-0.104628	chr7:12687043-12688166	1123	4.90153e-08	ARL4A
chr4:184365947:184371669:clu_14366_+	0.1552	0.050067	-0.105133	chr4:184365947-184371669	5722	0.0040142	LINC02362
chr7:150716690:150719042:clu_112037_-	0.575605	0.469643	-0.105962	chr7:150716690-150719042	2352	0.00011848	GIMAP2
chr19:55641183:55642497:clu_94537_-	0.328984	0.222924	-0.106061	chr19:55641183-55642497	1314	0.00157149	ZNF580
chr10:102466087:102468753:clu_6266_-	0.405371	0.298779	-0.106592	chr10:102466087-102468753	2666	0.0334143	MFSD13A
chr1:144995200:145092835:clu_71812_-	0.838421	0.73098	-0.107441	chr1:144995200-145092835	97635	0.0287483	SRGAP2B
chr14:56317615:56317747:clu_125218_-	0.302787	0.195286	-0.107502	chr14:56317615-56317747	132	2.3509e-18	LINC02284
chr16:11387295:11390105:clu_33817_-	0.727889	0.619696	-0.108193	chr16:11387295-11390105	2810	0.00218708	AC099489.1
chr13:95247753:95247843:clu_118739_+	0.366743	0.258455	-0.108288	chr13:95247753-95247843	90	6.64654e-05	ABCC4
chr5:180917340:180917479:clu_122403_-	0.810342	0.701723	-0.108619	chr5:180917340-180917479	139	0.0442055	.
chr11:57550767:57551047:clu_1502_-	0.440683	0.331917	-0.108767	chr11:57550767-57551047	280	0.0268702	.
chr16:11387295:11390105:clu_54040_+	0.547612	0.43847	-0.109142	chr16:11387295-11390105	2810	0.0139635	AC099489.1
chr11:64810132:64810514:clu_2013_-	0.319445	0.210035	-0.10941	chr11:64810132-64810514	382	0.0174626	MEN1
chr20:56359191:56360182:clu_107458_-	0.42915	0.318163	-0.110987	chr20:56359191-56360182	991	9.90728e-05	FAM210B
chr19:7638224:7638726:clu_91498_-	0.287908	0.175471	-0.112437	chr19:7638224-7638726	502	0.00253619	STXBP2
chr3:123692922:123700768:clu_101479_+	0.286705	0.174085	-0.11262	chr3:123692922-123700768	7846	0.000723141	.
chr6:29890296:29945234:clu_39943_-	0.362478	0.249745	-0.112733	chr6:29890296-29945234	54938	0.0451556	HLA-A
chr6:157593146:157628349:clu_32761_+	0.493451	0.380105	-0.113346	chr6:157593146-157628349	35203	0.0132116	ZDHHC14
chr9:83248516:83267012:clu_103978_+	0.330234	0.216799	-0.113435	chr9:83248516-83267012	18496	5.28972e-07	FRMD3
chr16:29444499:29446802:clu_34577_-	0.481602	0.368107	-0.113495	chr16:29444499-29446802	2303	0.0244483	BOLA2-SMG1P6
chr3:123692922:123700768:clu_51704_-	0.310587	0.196311	-0.114276	chr3:123692922-123700768	7846	0.00203953	.
chr11:128692121:128692655:clu_25185_+	0.790312	0.676009	-0.114303	chr11:128692121-128692655	534	0.00408021	SENCR
chr1:116031581:116035187:clu_18113_+	0.509607	0.395195	-0.114412	chr1:116031581-116035187	3606	9.89262e-07	SLC22A15

### Sheet: LeafCutter COVID alive_vs_died
Intron_ID	PSI_Died	PSI_Survived	deltapsi	Intron_coordinates	length	p.adjust	gene_from_leafviz
chr22:22792862:22823149:clu_67705_-	0.218526	0.63331	0.414784	chr22:22792862-22823149	30287	0.0450548	.
chr6:36756298:36757285:clu_32254_-	0.510557	0.840459	0.329903	chr6:36756298-36757285	987	0.012034	CPNE5
chr6:36756298:36757285:clu_24528_+	0.583702	0.901516	0.317814	chr6:36756298-36757285	987	0.00651787	CPNE5
chr6:125915480:125920943:clu_33311_-	0.0792383	0.395607	0.316369	chr6:125915480-125920943	5463	0.00924222	NCOA7
chr14:105741795:105741893:clu_101061_-	0.493102	0.728886	0.235784	chr14:105741795-105741893	98	0.00042972	IGHG1
chr3:69198774:69216263:clu_40782_-	0.423823	0.648395	0.224572	chr3:69198774-69216263	17489	0.0291681	FRMD4B
chr18:55279656:55321670:clu_69408_+	0.363074	0.585362	0.222288	chr18:55279656-55321670	42014	0.00856834	TCF4
chr14:105741795:105741893:clu_35859_+	0.504477	0.717864	0.213386	chr14:105741795-105741893	98	0.00240623	IGHG1
chr18:55279656:55321670:clu_86840_-	0.435869	0.648403	0.212534	chr18:55279656-55321670	42014	0.0138844	TCF4
chr4:86936481:86948498:clu_10406_+	0.235215	0.436068	0.200853	chr4:86936481-86948498	12017	0.0233362	AFF1
chr12:55931344:55936423:clu_7447_+	0.504142	0.696691	0.192549	chr12:55931344-55936423	5079	0.0291511	DGKA
chr10:114491878:114526660:clu_5163_-	0.50007	0.684416	0.184346	chr10:114491878-114526660	34782	0.0138365	ABLIM1
chr16:11476946:11477821:clu_26888_-	0.702603	0.856235	0.153632	chr16:11476946-11477821	875	0.0355102	AC099489.1
chr2:143129466:143155477:clu_62371_+	0.597714	0.749656	0.151942	chr2:143129466-143155477	26011	3.2568e-05	ARHGAP15
chr2:143129466:143155477:clu_49452_-	0.586404	0.737923	0.151519	chr2:143129466-143155477	26011	2.91966e-05	ARHGAP15
chr2:200981871:200988262:clu_50206_-	0.501263	0.649605	0.148342	chr2:200981871-200988262	6391	0.0117602	FAM126B
chr17:29096915:29097223:clu_21170_-	0.25433	0.400187	0.145856	chr17:29096915-29097223	308	0.0326393	MYO18A
chr16:28581144:28584913:clu_27394_-	0.379391	0.522128	0.142737	chr16:28581144-28584913	3769	3.14114e-06	SGF29
chr3:9649742:9653621:clu_79309_+	0.69774	0.838533	0.140793	chr3:9649742-9653621	3879	0.0355826	MTMR14
chr2:64274047:64323742:clu_48136_-	0.291366	0.420559	0.129193	chr2:64274047-64323742	49695	0.00333478	AC012368.1
chr20:32474742:32511347:clu_45845_+	0.173545	0.301801	0.128256	chr20:32474742-32511347	36605	0.00151893	NOL4L
chr3:48457416:48459359:clu_40190_-	0.192669	0.320486	0.127817	chr3:48457416-48459359	1943	0.0450033	ATRIP
chr6:144344304:144403123:clu_25819_+	0.68017	0.807417	0.127246	chr6:144344304-144403123	58819	0.00994163	UTRN
chr18:49488566:49489359:clu_69359_+	0.715625	0.842483	0.126858	chr18:49488566-49489359	793	0.0294832	RPL17-C18orf32
chr16:87951515:87975048:clu_45010_+	0.191428	0.317423	0.125995	chr16:87951515-87975048	23533	5.50208e-05	BANP
chr14:63853143:63909098:clu_34849_+	0.422393	0.548055	0.125662	chr14:63853143-63909098	55955	0.0405339	SYNE2
chr17:59057054:59061032:clu_22325_-	0.232492	0.357528	0.125035	chr17:59057054-59061032	3978	0.0382048	TRIM37
chr20:32474742:32511347:clu_85342_-	0.141716	0.266475	0.124759	chr20:32474742-32511347	36605	0.00244263	NOL4L
chr11:5680238:5685016:clu_472_-	0.523461	0.647424	0.123963	chr11:5680238-5685016	4778	0.015129	TRIM5
chr14:105837159:105837444:clu_35880_+	0.323381	0.44674	0.123359	chr14:105837159-105837444	285	0.00621823	IGHD
chr14:105837159:105837444:clu_101073_-	0.416053	0.534476	0.118423	chr14:105837159-105837444	285	0.00387207	IGHD
chr16:28581144:28584913:clu_43669_+	0.410709	0.52862	0.117911	chr16:28581144-28584913	3769	0.000131131	SGF29
chr12:124912180:124913321:clu_54010_-	0.0153809	0.133287	0.117906	chr12:124912180-124913321	1141	0.0264216	UBC
chr2:200981871:200988262:clu_63116_+	0.577415	0.694119	0.116703	chr2:200981871-200988262	6391	0.0117928	FAM126B
chr1:179131481:179133312:clu_58551_-	0.279462	0.395583	0.116121	chr1:179131481-179133312	1831	0.00213135	ABL2
chr16:10877382:10895282:clu_43109_+	0.563224	0.677946	0.114721	chr16:10877382-10895282	17900	0.0431721	CIITA
chr6:36598983:36601152:clu_24515_+	0.46457	0.578596	0.114026	chr6:36598983-36601152	2169	0.0221378	SRSF3
chr9:86323960:86325334:clu_83268_+	0.567998	0.680906	0.112907	chr9:86323960-86325334	1374	0.0106163	TUT7
chr6:36598983:36601152:clu_32241_-	0.365193	0.477079	0.111887	chr6:36598983-36601152	2169	0.0149026	SRSF3
chr1:111199798:111200393:clu_14128_+	0.792426	0.903761	0.111335	chr1:111199798-111200393	595	0.0405339	DENND2D
chr2:64274047:64323742:clu_61051_+	0.228121	0.33742	0.109299	chr2:64274047-64323742	49695	0.000226328	AC012368.1
chr17:28644187:28644989:clu_65056_+	0.519602	0.628279	0.108677	chr17:28644187-28644989	802	0.00101855	SDF2
chr8:41672912:41684544:clu_76374_-	0.804473	0.90908	0.104608	chr8:41672912-41684544	11632	0.0330443	ANK1
chr9:86323960:86325334:clu_111775_-	0.595484	0.699075	0.103591	chr9:86323960-86325334	1374	0.0264247	TUT7
chr14:61457679:61485502:clu_100015_-	0.307567	0.410614	0.103047	chr14:61457679-61485502	27823	5.80083e-06	PRKCH
chr4:86948571:87046166:clu_30215_-	0.15922	0.262178	0.102958	chr4:86948571-87046166	97595	0.0053826	AFF1
chr6:28921987:28923213:clu_31660_-	0.878125	0.979442	0.101317	chr6:28921987-28923213	1226	0.0372296	TRIM27
chr8:23529212:23531685:clu_102655_+	0.209389	0.309431	0.100042	chr8:23529212-23531685	2473	0.017856	SLC25A37
chr6:28921987:28922077:clu_31660_-	0.121875	0.0205582	-0.101317	chr6:28921987-28922077	90	0.0372296	TRIM27
chr12:124912636:124912865:clu_54010_-	0.592726	0.490758	-0.101968	chr12:124912636-124912865	229	0.0264216	UBC
chr4:87007424:87046166:clu_30215_-	0.84078	0.737822	-0.102958	chr4:87007424-87046166	38742	0.0053826	AFF1
chr6:36598983:36599821:clu_24515_+	0.408924	0.304618	-0.104307	chr6:36598983-36599821	838	0.0221378	SRSF3
chr8:41672426:41684544:clu_76374_-	0.191389	0.0835066	-0.107882	chr8:41672426-41684544	12118	0.0330443	ANK1
chr17:69502417:69505780:clu_66651_+	0.798215	0.688713	-0.109502	chr17:69502417-69505780	3363	0.0117928	MAP2K6
chr14:105643525:105643623:clu_101061_-	0.32888	0.219177	-0.109702	chr14:105643525-105643623	98	0.00042972	IGHG1
chr19:54910065:54921144:clu_75529_-	0.204271	0.0939257	-0.110345	chr19:54910065-54921144	11079	0.0382048	NCR1
chr1:25247029:25247309:clu_12370_+	0.756688	0.645479	-0.111209	chr1:25247029-25247309	280	0.00717864	RSRP1
chr6:36598983:36599821:clu_32241_-	0.560842	0.447371	-0.113471	chr6:36598983-36599821	838	0.0149026	SRSF3
chr14:22947239:22947601:clu_99336_-	0.432328	0.316383	-0.115945	chr14:22947239-22947601	362	5.02109e-05	PRMT5
chr2:233357323:233388257:clu_50822_-	0.310214	0.193631	-0.116583	chr2:233357323-233388257	30934	0.0109851	DGKD
chr19:7678983:7679098:clu_73135_-	0.879845	0.763033	-0.116813	chr19:7678983-7679098	115	0.00263403	TRAPPC5
chr10:110008299:110100625:clu_108649_+	0.713682	0.591543	-0.122138	chr10:110008299-110100625	92326	0.00118397	ADD3
chr11:5680238:5684868:clu_472_-	0.466763	0.343408	-0.123355	chr11:5680238-5684868	4630	0.015129	TRIM5
chr6:107720993:107744949:clu_25337_+	0.780004	0.65637	-0.123634	chr6:107720993-107744949	23956	0.0168735	SCML4
chr14:105643525:105643623:clu_35859_+	0.351177	0.226893	-0.124284	chr14:105643525-105643623	98	0.00240623	IGHG1
chr2:64229640:64251119:clu_48136_-	0.49939	0.375072	-0.124318	chr2:64229640-64251119	21479	0.00333478	AC012368.1
chrX:154405655:154409112:clu_37324_-	0.87051	0.745946	-0.124563	chrX:154405655-154409112	3457	0.0291511	DNASE1L1
chr14:105643525:105741893:clu_101061_-	0.178018	0.0519364	-0.126082	chr14:105643525-105741893	98368	0.00042972	IGHG1
chr16:10879042:10895282:clu_43109_+	0.419333	0.292684	-0.126649	chr16:10879042-10895282	16240	0.0431721	CIITA
chr2:200987532:200988262:clu_50206_-	0.436378	0.306166	-0.130213	chr2:200987532-200988262	730	0.0117602	FAM126B
chr2:64229640:64251119:clu_61051_+	0.545758	0.414401	-0.131357	chr2:64229640-64251119	21479	0.000226328	AC012368.1
chr11:102722673:102724754:clu_2542_-	0.700969	0.565775	-0.135194	chr11:102722673-102724754	2081	0.00828629	MMP8
chr14:105769986:105770293:clu_35861_+	0.195253	0.0580485	-0.137204	chr14:105769986-105770293	307	0.0262358	IGHG3
Intron_ID (cont.)	PSI_Died	PSI_Survived	deltapsi	Intron_coordinates	length	p.adjust	gene_from_leafviz
chr3:48454418:48457259:clu_40190_-	0.802598	0.663505	-0.139093	chr3:48454418-48457259	2841	0.0450033	ATRIP
chr12:55932123:55936423:clu_7447_+	0.360572	0.218135	-0.142438	chr12:55932123-55936423	4300	0.0291511	DGKA
chr17:69502417:69505780:clu_22697_-	0.762277	0.619747	-0.14253	chr17:69502417-69505780	3363	0.0338324	MAP2K6
chr11:102722673:102724754:clu_19380_+	0.686101	0.543512	-0.142589	chr11:102722673-102724754	2081	0.000317039	MMP8
chr19:7678983:7679098:clu_90698_+	0.843952	0.69684	-0.147112	chr19:7678983-7679098	115	0.00196593	TRAPPC5
chr22:22759070:22764183:clu_67705_-	0.237834	0.0853697	-0.152464	chr22:22759070-22764183	5113	0.0450548	.
chr20:32474742:32483362:clu_85342_-	0.843294	0.690527	-0.152767	chr20:32474742-32483362	8620	0.00244263	NOL4L
chr20:32474742:32483362:clu_45845_+	0.812235	0.651477	-0.160758	chr20:32474742-32483362	8620	0.00151893	NOL4L
chr17:29095059:29096761:clu_21170_-	0.745666	0.583599	-0.162067	chr17:29095059-29096761	1702	0.0326393	MYO18A
chr1:179131481:179229241:clu_58551_-	0.486897	0.32441	-0.162487	chr1:179131481-179229241	97760	0.00213135	ABL2
chr14:63852753:63909098:clu_34849_+	0.490452	0.308371	-0.182081	chr14:63852753-63909098	56345	0.0405339	SYNE2
chr4:86935240:86948498:clu_10406_+	0.672465	0.4847	-0.187766	chr4:86935240-86948498	13258	0.0233362	AFF1
chr11:28211198:28290206:clu_840_-	0.427825	0.239134	-0.188691	chr11:28211198-28290206	79008	0.0291681	METTL15
chr6:43626948:43628977:clu_32529_-	0.758723	0.556852	-0.201871	chr6:43626948-43628977	2029	0.00938587	GTPBP2
chr10:114491878:114545005:clu_5163_-	0.423089	0.214981	-0.208108	chr10:114491878-114545005	53127	0.0138365	ABLIM1
chr6:43626948:43628977:clu_24802_+	0.671975	0.460091	-0.211884	chr6:43626948-43628977	2029	0.019609	GTPBP2
chr18:55279656:55350359:clu_86840_-	0.564131	0.351597	-0.212534	chr18:55279656-55350359	70703	0.0138844	TCF4
chr18:55279656:55350359:clu_69408_+	0.636926	0.414638	-0.222288	chr18:55279656-55350359	70703	0.00856834	TCF4
chr3:69198774:69200371:clu_40782_-	0.576165	0.330949	-0.245216	chr3:69198774-69200371	1597	0.0291681	FRMD4B
chr6:125919431:125920943:clu_33311_-	0.920762	0.604393	-0.316369	chr6:125919431-125920943	1512	0.00924222	NCOA7
chr6:36756298:36762917:clu_24528_+	0.416298	0.0984843	-0.317814	chr6:36756298-36762917	6619	0.00651787	CPNE5
chr6:36756298:36762917:clu_32254_-	0.465282	0.142134	-0.323148	chr6:36756298-36762917	6619	0.012034	CPNE5

### Sheet: MAJIQ
Comparison	Gene	Gene ID	LSV ID	E(dPSI) per LSV junction	max_dPSI	P(|dPSI|>=0.20) per LSV junction	max_P	P(|dPSI|<=0.05) per LSV junction	flu/survived E(PSI)	covid/died E(PSI)	LSV Type	A5SS	A3SS	ES	Num. Junctions	Num. Exons	De Novo Junctions	chr	strand	Junctions coords	Exons coords	UCSC LSV Link
Covid vs Flu	FRMD3	ENSG00000172159.16	ENSG00000172159.16:t:83244622-83248516	-0.2735277060863559;2.3984911446400964e-05;0.26555559584746036	0.274	0.9850813761988578;3.7835844602660776e-21;0.9986112226409743	0.999	0.0;0.994563586147965;2.95128569726875e-20	0.748;0.038;0.213	0.481;0.036;0.485	t|1e1.1o1|1e2.1o1|1e3.1o1	FALSE	FALSE	TRUE	3	4	1;1;1	chr9	-	83248516-83290603;83248516-83281550;83248516-83267012	83244622-83248516;83267012-83267287;83281550-83281608;83290603-83290727	http://genome.ucsc.edu/cgi-bin/hgTracks?db=GRCh38&position=chr9%3A83290727-83244622
Survived vs died	CPNE5	ENSG00000124772.12	ENSG00000124772.12:t:36754233-36756298	0.4406785801042394;-0.44067849911620005	0.44	0.9999999999999983;1.0	1	2.2684070227482756e-20;0.0	0.099;0.901	0.527;0.473	t|1e1.1o1|1e2.1o1	FALSE	FALSE	TRUE	2	3	1;1	chr6	-	36756298-36762917;36756298-36757285	36754233-36756298;36757285-36757409;36762917-36762992	http://genome.ucsc.edu/cgi-bin/hgTracks?db=GRCh38&position=chr6%3A36762992-36754233
Survived vs died	IGHG3	ENSG00000211897.9	ENSG00000211897.9:s:105770293-105770337	-0.3139332068853433;0.3139332601766357	0.314	0.9998701451365946;0.9998701443864826	1	0.0;2.755779396836553e-20	0.849;0.151	0.535;0.465	s|1e1.1o1|1e2.1o1	FALSE	FALSE	TRUE	2	3	1;0	chr14	-	105770149-105770293;105769986-105770293	105769657-105769986;105770105-105770149;105770293-105770337	http://genome.ucsc.edu/cgi-bin/hgTracks?db=GRCh38&position=chr14%3A105770337-105769657
Survived vs died	PRKXP1	ENSG00000259205.2	ENSG00000259205.2:t:na-100555299	0.3511212454249851;-0.35112123972188836	0.351	0.996072645225386;0.9960726557662336	0.996	2.2381474839541464e-10;2.0027246527831721e-10	0.313;0.687	0.656;0.344	t|1e1.2o3|1e2.3o3	FALSE	FALSE	TRUE	2	3	0;0	chr15	-	100555299-100556762;100555299-100555478	nan-100555299;100555478-100555619;100556405-100556832	http://genome.ucsc.edu/cgi-bin/hgTracks?db=GRCh38&position=chr15%3A100556832-100555289
Survived vs died	ANKRD36	ENSG00000135976.20	ENSG00000135976.20:t:97209800-97209872	0.3628976417247604;-0.36289763474065895	0.363	0.9874982008379036;0.9874982102035471	0.987	7.471088028679583e-08;7.48096747882343e-08	0.189;0.811	0.553;0.447	t|1e1.1o1|1e2.1o1	FALSE	FALSE	TRUE	2	3	0;1	chr2	+	97207839-97209800;97209709-97209800	97207811-97207839;97209681-97209709;97209800-97209872	http://genome.ucsc.edu/cgi-bin/hgTracks?db=GRCh38&position=chr2%3A97209872-97207811
Survived vs died	IGHG3	ENSG00000211897.9	ENSG00000211897.9:t:105769657-105769986	0.2851618839229523;-0.285161915342961	0.285	0.9631047371158175;0.9631047987036375	0.963	2.8518540857971274e-20;0.0	0.221;0.779	0.505;0.495	t|1e1.1o1|1e2.1o1	FALSE	FALSE	TRUE	2	3	0;1	chr14	-	105769986-105770293;105769986-105770105	105769657-105769986;105770105-105770149;105770293-105770337	http://genome.ucsc.edu/cgi-bin/hgTracks?db=GRCh38&position=chr14%3A105770337-105769657
